## Supplementary material for "Comparative genomic study for revealing the complete scenario of COVID-19 pandemic in Bangladesh": Supplementary File 5.xlsx

### Sheet: mutation_number_wave_1
Sample	Mutation_number
BD_wave-1.410	2
BD_wave-1.1073	4
BD_wave-1.692	4
BD_wave-1.693	4
BD_wave-1.821	4
BD_wave-1.401	5
BD_wave-1.683	5
BD_wave-1.685	5
BD_wave-1.689	5
BD_wave-1.869	5
BD_wave-1.923	5
BD_wave-1.1000	6
BD_wave-1.1003	6
BD_wave-1.101	6
BD_wave-1.1039	6
BD_wave-1.1042	6
BD_wave-1.1055	6
BD_wave-1.1068	6
BD_wave-1.1072	6
BD_wave-1.158	6
BD_wave-1.163	6
BD_wave-1.174	6
BD_wave-1.223	6
BD_wave-1.313	6
BD_wave-1.320	6
BD_wave-1.329	6
BD_wave-1.331	6
BD_wave-1.344	6
BD_wave-1.350	6
BD_wave-1.400	6
BD_wave-1.405	6
BD_wave-1.413	6
BD_wave-1.420	6
BD_wave-1.423	6
BD_wave-1.436	6
BD_wave-1.499	6
BD_wave-1.595	6
BD_wave-1.617	6
BD_wave-1.628	6
BD_wave-1.635	6
BD_wave-1.648	6
BD_wave-1.671	6
BD_wave-1.792	6
BD_wave-1.796	6
BD_wave-1.872	6
BD_wave-1.879	6
BD_wave-1.882	6
BD_wave-1.924	6
BD_wave-1.954	6
BD_wave-1.959	6
BD_wave-1.984	6
BD_wave-1.1025	7
BD_wave-1.1041	7
BD_wave-1.1045	7
BD_wave-1.1048	7
BD_wave-1.1066	7
BD_wave-1.1067	7
BD_wave-1.176	7
BD_wave-1.182	7
BD_wave-1.202	7
BD_wave-1.221	7
BD_wave-1.314	7
BD_wave-1.321	7
BD_wave-1.361	7
BD_wave-1.363	7
BD_wave-1.366	7
BD_wave-1.399	7
BD_wave-1.402	7
BD_wave-1.407	7
BD_wave-1.411	7
BD_wave-1.428	7
BD_wave-1.464	7
BD_wave-1.465	7
BD_wave-1.468	7
BD_wave-1.573	7
BD_wave-1.575	7
BD_wave-1.579	7
BD_wave-1.580	7
BD_wave-1.608	7
BD_wave-1.623	7
BD_wave-1.629	7
BD_wave-1.633	7
BD_wave-1.634	7
BD_wave-1.649	7
BD_wave-1.652	7
BD_wave-1.687	7
BD_wave-1.697	7
BD_wave-1.807	7
BD_wave-1.812	7
BD_wave-1.85	7
BD_wave-1.871	7
BD_wave-1.873	7
BD_wave-1.876	7
BD_wave-1.904	7
BD_wave-1.99	7
BD_wave-1.1002	8
BD_wave-1.1004	8
BD_wave-1.1011	8
BD_wave-1.1040	8
BD_wave-1.1065	8
BD_wave-1.1069	8
BD_wave-1.128	8
BD_wave-1.130	8
BD_wave-1.157	8
BD_wave-1.162	8
BD_wave-1.175	8
BD_wave-1.179	8
BD_wave-1.183	8
BD_wave-1.188	8
BD_wave-1.189	8
BD_wave-1.203	8
BD_wave-1.204	8
BD_wave-1.208	8
BD_wave-1.210	8
BD_wave-1.215	8
BD_wave-1.218	8
BD_wave-1.224	8
BD_wave-1.285	8
BD_wave-1.311	8
BD_wave-1.315	8
BD_wave-1.326	8
BD_wave-1.334	8
BD_wave-1.347	8
BD_wave-1.364	8
BD_wave-1.365	8
BD_wave-1.367	8
BD_wave-1.368	8
BD_wave-1.376	8
BD_wave-1.379	8
BD_wave-1.392	8
BD_wave-1.393	8
BD_wave-1.396	8
BD_wave-1.406	8
BD_wave-1.408	8
BD_wave-1.409	8
BD_wave-1.412	8
BD_wave-1.414	8
BD_wave-1.419	8
BD_wave-1.422	8
BD_wave-1.424	8
BD_wave-1.426	8
BD_wave-1.448	8
BD_wave-1.452	8
BD_wave-1.458	8
BD_wave-1.466	8
BD_wave-1.5	8
BD_wave-1.500	8
BD_wave-1.527	8
BD_wave-1.586	8
BD_wave-1.602	8
BD_wave-1.603	8
BD_wave-1.604	8
BD_wave-1.611	8
BD_wave-1.612	8
BD_wave-1.616	8
BD_wave-1.619	8
BD_wave-1.622	8
BD_wave-1.626	8
BD_wave-1.637	8
BD_wave-1.651	8
BD_wave-1.672	8
BD_wave-1.682	8
BD_wave-1.686	8
BD_wave-1.688	8
BD_wave-1.694	8
BD_wave-1.709	8
BD_wave-1.724	8
BD_wave-1.730	8
BD_wave-1.736	8
BD_wave-1.784	8
BD_wave-1.798	8
BD_wave-1.804	8
BD_wave-1.809	8
BD_wave-1.811	8
BD_wave-1.814	8
BD_wave-1.848	8
BD_wave-1.849	8
BD_wave-1.859	8
BD_wave-1.863	8
BD_wave-1.868	8
BD_wave-1.880	8
BD_wave-1.905	8
BD_wave-1.906	8
BD_wave-1.910	8
BD_wave-1.912	8
BD_wave-1.95	8
BD_wave-1.953	8
BD_wave-1.958	8
BD_wave-1.98	8
BD_wave-1.989	8
BD_wave-1.994	8
BD_wave-1.999	8
BD_wave-1.1007	9
BD_wave-1.102	9
BD_wave-1.1043	9
BD_wave-1.1044	9
BD_wave-1.1046	9
BD_wave-1.105	9
BD_wave-1.1052	9
BD_wave-1.1056	9
BD_wave-1.1058	9
BD_wave-1.1060	9
BD_wave-1.1063	9
BD_wave-1.1071	9
BD_wave-1.112	9
BD_wave-1.121	9
BD_wave-1.129	9
BD_wave-1.131	9
BD_wave-1.141	9
BD_wave-1.156	9
BD_wave-1.160	9
BD_wave-1.161	9
BD_wave-1.164	9
BD_wave-1.166	9
BD_wave-1.167	9
BD_wave-1.180	9
BD_wave-1.181	9
BD_wave-1.184	9
BD_wave-1.191	9
BD_wave-1.207	9
BD_wave-1.209	9
BD_wave-1.220	9
BD_wave-1.283	9
BD_wave-1.290	9
BD_wave-1.291	9
BD_wave-1.302	9
BD_wave-1.306	9
BD_wave-1.31	9
BD_wave-1.312	9
BD_wave-1.319	9
BD_wave-1.324	9
BD_wave-1.325	9
BD_wave-1.328	9
BD_wave-1.351	9
BD_wave-1.377	9
BD_wave-1.394	9
BD_wave-1.430	9
BD_wave-1.432	9
BD_wave-1.434	9
BD_wave-1.444	9
BD_wave-1.449	9
BD_wave-1.450	9
BD_wave-1.457	9
BD_wave-1.483	9
BD_wave-1.485	9
BD_wave-1.495	9
BD_wave-1.521	9
BD_wave-1.545	9
BD_wave-1.548	9
BD_wave-1.555	9
BD_wave-1.581	9
BD_wave-1.582	9
BD_wave-1.584	9
BD_wave-1.587	9
BD_wave-1.588	9
BD_wave-1.589	9
BD_wave-1.591	9
BD_wave-1.596	9
BD_wave-1.599	9
BD_wave-1.614	9
BD_wave-1.620	9
BD_wave-1.621	9
BD_wave-1.631	9
BD_wave-1.638	9
BD_wave-1.640	9
BD_wave-1.653	9
BD_wave-1.656	9
BD_wave-1.659	9
BD_wave-1.662	9
BD_wave-1.666	9
BD_wave-1.669	9
BD_wave-1.670	9
BD_wave-1.679	9
BD_wave-1.684	9
BD_wave-1.690	9
BD_wave-1.691	9
BD_wave-1.727	9
BD_wave-1.728	9
BD_wave-1.735	9
BD_wave-1.752	9
BD_wave-1.781	9
BD_wave-1.802	9
BD_wave-1.805	9
BD_wave-1.808	9
BD_wave-1.810	9
BD_wave-1.822	9
BD_wave-1.824	9
BD_wave-1.830	9
BD_wave-1.874	9
BD_wave-1.878	9
BD_wave-1.883	9
BD_wave-1.89	9
BD_wave-1.890	9
BD_wave-1.891	9
BD_wave-1.892	9
BD_wave-1.894	9
BD_wave-1.90	9
BD_wave-1.909	9
BD_wave-1.911	9
BD_wave-1.928	9
BD_wave-1.952	9
BD_wave-1.956	9
BD_wave-1.957	9
BD_wave-1.960	9
BD_wave-1.962	9
BD_wave-1.963	9
BD_wave-1.97	9
BD_wave-1.970	9
BD_wave-1.971	9
BD_wave-1.972	9
BD_wave-1.974	9
BD_wave-1.987	9
BD_wave-1.1001	10
BD_wave-1.1008	10
BD_wave-1.1010	10
BD_wave-1.1038	10
BD_wave-1.104	10
BD_wave-1.1047	10
BD_wave-1.1049	10
BD_wave-1.1059	10
BD_wave-1.106	10
BD_wave-1.1062	10
BD_wave-1.109	10
BD_wave-1.111	10
BD_wave-1.113	10
BD_wave-1.117	10
BD_wave-1.119	10
BD_wave-1.132	10
BD_wave-1.136	10
BD_wave-1.146	10
BD_wave-1.150	10
BD_wave-1.159	10
BD_wave-1.168	10
BD_wave-1.169	10
BD_wave-1.170	10
BD_wave-1.172	10
BD_wave-1.173	10
BD_wave-1.177	10
BD_wave-1.178	10
BD_wave-1.185	10
BD_wave-1.186	10
BD_wave-1.205	10
BD_wave-1.206	10
BD_wave-1.212	10
BD_wave-1.304	10
BD_wave-1.307	10
BD_wave-1.316	10
BD_wave-1.318	10
BD_wave-1.33	10
BD_wave-1.330	10
BD_wave-1.337	10
BD_wave-1.339	10
BD_wave-1.340	10
BD_wave-1.342	10
BD_wave-1.345	10
BD_wave-1.352	10
BD_wave-1.355	10
BD_wave-1.359	10
BD_wave-1.369	10
BD_wave-1.372	10
BD_wave-1.380	10
BD_wave-1.386	10
BD_wave-1.388	10
BD_wave-1.395	10
BD_wave-1.403	10
BD_wave-1.421	10
BD_wave-1.429	10
BD_wave-1.433	10
BD_wave-1.435	10
BD_wave-1.439	10
BD_wave-1.442	10
BD_wave-1.445	10
BD_wave-1.447	10
BD_wave-1.456	10
BD_wave-1.481	10
BD_wave-1.486	10
BD_wave-1.494	10
BD_wave-1.526	10
BD_wave-1.535	10
BD_wave-1.554	10
BD_wave-1.578	10
BD_wave-1.597	10
BD_wave-1.598	10
BD_wave-1.601	10
BD_wave-1.609	10
BD_wave-1.613	10
BD_wave-1.618	10
BD_wave-1.627	10
BD_wave-1.645	10
BD_wave-1.657	10
BD_wave-1.664	10
BD_wave-1.677	10
BD_wave-1.69	10
BD_wave-1.699	10
BD_wave-1.705	10
BD_wave-1.71	10
BD_wave-1.726	10
BD_wave-1.734	10
BD_wave-1.759	10
BD_wave-1.76	10
BD_wave-1.789	10
BD_wave-1.797	10
BD_wave-1.806	10
BD_wave-1.823	10
BD_wave-1.829	10
BD_wave-1.831	10
BD_wave-1.84	10
BD_wave-1.853	10
BD_wave-1.86	10
BD_wave-1.862	10
BD_wave-1.865	10
BD_wave-1.875	10
BD_wave-1.88	10
BD_wave-1.887	10
BD_wave-1.896	10
BD_wave-1.907	10
BD_wave-1.908	10
BD_wave-1.914	10
BD_wave-1.915	10
BD_wave-1.916	10
BD_wave-1.925	10
BD_wave-1.955	10
BD_wave-1.96	10
BD_wave-1.964	10
BD_wave-1.965	10
BD_wave-1.966	10
BD_wave-1.968	10
BD_wave-1.969	10
BD_wave-1.976	10
BD_wave-1.986	10
BD_wave-1.991	10
BD_wave-1.1006	11
BD_wave-1.1009	11
BD_wave-1.103	11
BD_wave-1.1050	11
BD_wave-1.1051	11
BD_wave-1.1053	11
BD_wave-1.107	11
BD_wave-1.1070	11
BD_wave-1.123	11
BD_wave-1.125	11
BD_wave-1.126	11
BD_wave-1.127	11
BD_wave-1.133	11
BD_wave-1.135	11
BD_wave-1.144	11
BD_wave-1.148	11
BD_wave-1.149	11
BD_wave-1.151	11
BD_wave-1.165	11
BD_wave-1.187	11
BD_wave-1.192	11
BD_wave-1.193	11
BD_wave-1.194	11
BD_wave-1.200	11
BD_wave-1.201	11
BD_wave-1.211	11
BD_wave-1.214	11
BD_wave-1.216	11
BD_wave-1.293	11
BD_wave-1.305	11
BD_wave-1.310	11
BD_wave-1.317	11
BD_wave-1.32	11
BD_wave-1.322	11
BD_wave-1.323	11
BD_wave-1.327	11
BD_wave-1.332	11
BD_wave-1.335	11
BD_wave-1.341	11
BD_wave-1.349	11
BD_wave-1.354	11
BD_wave-1.370	11
BD_wave-1.375	11
BD_wave-1.378	11
BD_wave-1.404	11
BD_wave-1.418	11
BD_wave-1.440	11
BD_wave-1.441	11
BD_wave-1.443	11
BD_wave-1.446	11
BD_wave-1.451	11
BD_wave-1.453	11
BD_wave-1.467	11
BD_wave-1.477	11
BD_wave-1.478	11
BD_wave-1.482	11
BD_wave-1.484	11
BD_wave-1.487	11
BD_wave-1.523	11
BD_wave-1.542	11
BD_wave-1.543	11
BD_wave-1.56	11
BD_wave-1.569	11
BD_wave-1.583	11
BD_wave-1.585	11
BD_wave-1.590	11
BD_wave-1.60	11
BD_wave-1.600	11
BD_wave-1.606	11
BD_wave-1.624	11
BD_wave-1.625	11
BD_wave-1.630	11
BD_wave-1.658	11
BD_wave-1.695	11
BD_wave-1.698	11
BD_wave-1.7	11
BD_wave-1.700	11
BD_wave-1.708	11
BD_wave-1.710	11
BD_wave-1.712	11
BD_wave-1.729	11
BD_wave-1.731	11
BD_wave-1.743	11
BD_wave-1.754	11
BD_wave-1.794	11
BD_wave-1.795	11
BD_wave-1.803	11
BD_wave-1.813	11
BD_wave-1.817	11
BD_wave-1.818	11
BD_wave-1.819	11
BD_wave-1.82	11
BD_wave-1.820	11
BD_wave-1.834	11
BD_wave-1.835	11
BD_wave-1.841	11
BD_wave-1.846	11
BD_wave-1.856	11
BD_wave-1.861	11
BD_wave-1.870	11
BD_wave-1.884	11
BD_wave-1.888	11
BD_wave-1.889	11
BD_wave-1.893	11
BD_wave-1.899	11
BD_wave-1.902	11
BD_wave-1.903	11
BD_wave-1.913	11
BD_wave-1.917	11
BD_wave-1.929	11
BD_wave-1.93	11
BD_wave-1.938	11
BD_wave-1.94	11
BD_wave-1.961	11
BD_wave-1.973	11
BD_wave-1.979	11
BD_wave-1.980	11
BD_wave-1.988	11
BD_wave-1.993	11
BD_wave-1.995	11
BD_wave-1.998	11
BD_wave-1.1037	12
BD_wave-1.120	12
BD_wave-1.122	12
BD_wave-1.137	12
BD_wave-1.142	12
BD_wave-1.143	12
BD_wave-1.154	12
BD_wave-1.155	12
BD_wave-1.171	12
BD_wave-1.190	12
BD_wave-1.196	12
BD_wave-1.198	12
BD_wave-1.199	12
BD_wave-1.21	12
BD_wave-1.226	12
BD_wave-1.229	12
BD_wave-1.264	12
BD_wave-1.279	12
BD_wave-1.288	12
BD_wave-1.308	12
BD_wave-1.333	12
BD_wave-1.336	12
BD_wave-1.346	12
BD_wave-1.360	12
BD_wave-1.381	12
BD_wave-1.397	12
BD_wave-1.41	12
BD_wave-1.42	12
BD_wave-1.43	12
BD_wave-1.431	12
BD_wave-1.454	12
BD_wave-1.461	12
BD_wave-1.490	12
BD_wave-1.501	12
BD_wave-1.551	12
BD_wave-1.553	12
BD_wave-1.564	12
BD_wave-1.570	12
BD_wave-1.577	12
BD_wave-1.639	12
BD_wave-1.641	12
BD_wave-1.647	12
BD_wave-1.650	12
BD_wave-1.655	12
BD_wave-1.660	12
BD_wave-1.678	12
BD_wave-1.719	12
BD_wave-1.732	12
BD_wave-1.739	12
BD_wave-1.747	12
BD_wave-1.765	12
BD_wave-1.77	12
BD_wave-1.79	12
BD_wave-1.825	12
BD_wave-1.826	12
BD_wave-1.827	12
BD_wave-1.838	12
BD_wave-1.844	12
BD_wave-1.845	12
BD_wave-1.847	12
BD_wave-1.858	12
BD_wave-1.860	12
BD_wave-1.877	12
BD_wave-1.881	12
BD_wave-1.885	12
BD_wave-1.900	12
BD_wave-1.901	12
BD_wave-1.91	12
BD_wave-1.922	12
BD_wave-1.935	12
BD_wave-1.967	12
BD_wave-1.981	12
BD_wave-1.982	12
BD_wave-1.1023	13
BD_wave-1.1028	13
BD_wave-1.1030	13
BD_wave-1.1075	13
BD_wave-1.118	13
BD_wave-1.124	13
BD_wave-1.134	13
BD_wave-1.145	13
BD_wave-1.147	13
BD_wave-1.213	13
BD_wave-1.219	13
BD_wave-1.250	13
BD_wave-1.267	13
BD_wave-1.276	13
BD_wave-1.278	13
BD_wave-1.280	13
BD_wave-1.281	13
BD_wave-1.282	13
BD_wave-1.292	13
BD_wave-1.295	13
BD_wave-1.299	13
BD_wave-1.338	13
BD_wave-1.34	13
BD_wave-1.353	13
BD_wave-1.357	13
BD_wave-1.371	13
BD_wave-1.384	13
BD_wave-1.398	13
BD_wave-1.40	13
BD_wave-1.437	13
BD_wave-1.438	13
BD_wave-1.455	13
BD_wave-1.46	13
BD_wave-1.462	13
BD_wave-1.473	13
BD_wave-1.479	13
BD_wave-1.497	13
BD_wave-1.504	13
BD_wave-1.516	13
BD_wave-1.520	13
BD_wave-1.524	13
BD_wave-1.534	13
BD_wave-1.541	13
BD_wave-1.546	13
BD_wave-1.558	13
BD_wave-1.565	13
BD_wave-1.571	13
BD_wave-1.593	13
BD_wave-1.607	13
BD_wave-1.63	13
BD_wave-1.632	13
BD_wave-1.636	13
BD_wave-1.644	13
BD_wave-1.646	13
BD_wave-1.673	13
BD_wave-1.674	13
BD_wave-1.675	13
BD_wave-1.676	13
BD_wave-1.68	13
BD_wave-1.696	13
BD_wave-1.701	13
BD_wave-1.702	13
BD_wave-1.704	13
BD_wave-1.713	13
BD_wave-1.72	13
BD_wave-1.725	13
BD_wave-1.733	13
BD_wave-1.740	13
BD_wave-1.745	13
BD_wave-1.749	13
BD_wave-1.750	13
BD_wave-1.753	13
BD_wave-1.761	13
BD_wave-1.779	13
BD_wave-1.78	13
BD_wave-1.783	13
BD_wave-1.81	13
BD_wave-1.815	13
BD_wave-1.83	13
BD_wave-1.832	13
BD_wave-1.842	13
BD_wave-1.854	13
BD_wave-1.857	13
BD_wave-1.866	13
BD_wave-1.92	13
BD_wave-1.944	13
BD_wave-1.983	13
BD_wave-1.992	13
BD_wave-1.100	14
BD_wave-1.1005	14
BD_wave-1.1064	14
BD_wave-1.108	14
BD_wave-1.114	14
BD_wave-1.14	14
BD_wave-1.15	14
BD_wave-1.17	14
BD_wave-1.195	14
BD_wave-1.217	14
BD_wave-1.232	14
BD_wave-1.235	14
BD_wave-1.236	14
BD_wave-1.263	14
BD_wave-1.274	14
BD_wave-1.277	14
BD_wave-1.297	14
BD_wave-1.358	14
BD_wave-1.362	14
BD_wave-1.390	14
BD_wave-1.416	14
BD_wave-1.417	14
BD_wave-1.425	14
BD_wave-1.427	14
BD_wave-1.459	14
BD_wave-1.460	14
BD_wave-1.463	14
BD_wave-1.469	14
BD_wave-1.470	14
BD_wave-1.480	14
BD_wave-1.492	14
BD_wave-1.498	14
BD_wave-1.502	14
BD_wave-1.518	14
BD_wave-1.536	14
BD_wave-1.54	14
BD_wave-1.540	14
BD_wave-1.547	14
BD_wave-1.549	14
BD_wave-1.560	14
BD_wave-1.567	14
BD_wave-1.568	14
BD_wave-1.594	14
BD_wave-1.6	14
BD_wave-1.615	14
BD_wave-1.642	14
BD_wave-1.643	14
BD_wave-1.661	14
BD_wave-1.703	14
BD_wave-1.711	14
BD_wave-1.722	14
BD_wave-1.73	14
BD_wave-1.737	14
BD_wave-1.738	14
BD_wave-1.742	14
BD_wave-1.744	14
BD_wave-1.800	14
BD_wave-1.801	14
BD_wave-1.816	14
BD_wave-1.828	14
BD_wave-1.837	14
BD_wave-1.895	14
BD_wave-1.9	14
BD_wave-1.919	14
BD_wave-1.920	14
BD_wave-1.921	14
BD_wave-1.934	14
BD_wave-1.937	14
BD_wave-1.943	14
BD_wave-1.975	14
BD_wave-1.985	14
BD_wave-1.990	14
BD_wave-1.996	14
BD_wave-1.997	14
BD_wave-1.1014	15
BD_wave-1.1026	15
BD_wave-1.1057	15
BD_wave-1.1061	15
BD_wave-1.116	15
BD_wave-1.138	15
BD_wave-1.153	15
BD_wave-1.16	15
BD_wave-1.18	15
BD_wave-1.222	15
BD_wave-1.225	15
BD_wave-1.227	15
BD_wave-1.246	15
BD_wave-1.253	15
BD_wave-1.254	15
BD_wave-1.28	15
BD_wave-1.289	15
BD_wave-1.29	15
BD_wave-1.296	15
BD_wave-1.3	15
BD_wave-1.30	15
BD_wave-1.303	15
BD_wave-1.343	15
BD_wave-1.35	15
BD_wave-1.356	15
BD_wave-1.36	15
BD_wave-1.38	15
BD_wave-1.382	15
BD_wave-1.383	15
BD_wave-1.39	15
BD_wave-1.415	15
BD_wave-1.45	15
BD_wave-1.47	15
BD_wave-1.471	15
BD_wave-1.472	15
BD_wave-1.475	15
BD_wave-1.489	15
BD_wave-1.491	15
BD_wave-1.493	15
BD_wave-1.496	15
BD_wave-1.511	15
BD_wave-1.515	15
BD_wave-1.52	15
BD_wave-1.538	15
BD_wave-1.539	15
BD_wave-1.566	15
BD_wave-1.574	15
BD_wave-1.610	15
BD_wave-1.654	15
BD_wave-1.665	15
BD_wave-1.667	15
BD_wave-1.680	15
BD_wave-1.681	15
BD_wave-1.707	15
BD_wave-1.716	15
BD_wave-1.717	15
BD_wave-1.746	15
BD_wave-1.748	15
BD_wave-1.763	15
BD_wave-1.766	15
BD_wave-1.772	15
BD_wave-1.774	15
BD_wave-1.775	15
BD_wave-1.776	15
BD_wave-1.799	15
BD_wave-1.833	15
BD_wave-1.836	15
BD_wave-1.855	15
BD_wave-1.864	15
BD_wave-1.886	15
BD_wave-1.898	15
BD_wave-1.918	15
BD_wave-1.926	15
BD_wave-1.927	15
BD_wave-1.932	15
BD_wave-1.936	15
BD_wave-1.945	15
BD_wave-1.978	15
BD_wave-1.1012	16
BD_wave-1.1013	16
BD_wave-1.1016	16
BD_wave-1.1018	16
BD_wave-1.1019	16
BD_wave-1.1027	16
BD_wave-1.1029	16
BD_wave-1.1035	16
BD_wave-1.12	16
BD_wave-1.20	16
BD_wave-1.231	16
BD_wave-1.239	16
BD_wave-1.24	16
BD_wave-1.257	16
BD_wave-1.260	16
BD_wave-1.269	16
BD_wave-1.270	16
BD_wave-1.385	16
BD_wave-1.389	16
BD_wave-1.474	16
BD_wave-1.476	16
BD_wave-1.48	16
BD_wave-1.503	16
BD_wave-1.507	16
BD_wave-1.512	16
BD_wave-1.517	16
BD_wave-1.531	16
BD_wave-1.544	16
BD_wave-1.550	16
BD_wave-1.561	16
BD_wave-1.592	16
BD_wave-1.663	16
BD_wave-1.706	16
BD_wave-1.714	16
BD_wave-1.715	16
BD_wave-1.721	16
BD_wave-1.75	16
BD_wave-1.756	16
BD_wave-1.793	16
BD_wave-1.8	16
BD_wave-1.852	16
BD_wave-1.867	16
BD_wave-1.897	16
BD_wave-1.933	16
BD_wave-1.946	16
BD_wave-1.947	16
BD_wave-1.948	16
BD_wave-1.949	16
BD_wave-1.977	16
BD_wave-1.1	17
BD_wave-1.10	17
BD_wave-1.1020	17
BD_wave-1.139	17
BD_wave-1.140	17
BD_wave-1.2	17
BD_wave-1.23	17
BD_wave-1.230	17
BD_wave-1.237	17
BD_wave-1.238	17
BD_wave-1.241	17
BD_wave-1.243	17
BD_wave-1.244	17
BD_wave-1.248	17
BD_wave-1.251	17
BD_wave-1.252	17
BD_wave-1.262	17
BD_wave-1.265	17
BD_wave-1.266	17
BD_wave-1.271	17
BD_wave-1.272	17
BD_wave-1.309	17
BD_wave-1.373	17
BD_wave-1.387	17
BD_wave-1.50	17
BD_wave-1.505	17
BD_wave-1.506	17
BD_wave-1.510	17
BD_wave-1.525	17
BD_wave-1.53	17
BD_wave-1.533	17
BD_wave-1.563	17
BD_wave-1.605	17
BD_wave-1.668	17
BD_wave-1.67	17
BD_wave-1.720	17
BD_wave-1.74	17
BD_wave-1.757	17
BD_wave-1.768	17
BD_wave-1.771	17
BD_wave-1.777	17
BD_wave-1.778	17
BD_wave-1.787	17
BD_wave-1.80	17
BD_wave-1.850	17
BD_wave-1.851	17
BD_wave-1.931	17
BD_wave-1.940	17
BD_wave-1.950	17
BD_wave-1.1015	18
BD_wave-1.1017	18
BD_wave-1.1024	18
BD_wave-1.1033	18
BD_wave-1.1054	18
BD_wave-1.11	18
BD_wave-1.110	18
BD_wave-1.115	18
BD_wave-1.19	18
BD_wave-1.234	18
BD_wave-1.242	18
BD_wave-1.249	18
BD_wave-1.255	18
BD_wave-1.258	18
BD_wave-1.348	18
BD_wave-1.374	18
BD_wave-1.391	18
BD_wave-1.488	18
BD_wave-1.513	18
BD_wave-1.514	18
BD_wave-1.522	18
BD_wave-1.528	18
BD_wave-1.537	18
BD_wave-1.61	18
BD_wave-1.62	18
BD_wave-1.65	18
BD_wave-1.755	18
BD_wave-1.762	18
BD_wave-1.773	18
BD_wave-1.790	18
BD_wave-1.839	18
BD_wave-1.840	18
BD_wave-1.930	18
BD_wave-1.941	18
BD_wave-1.152	19
BD_wave-1.233	19
BD_wave-1.247	19
BD_wave-1.256	19
BD_wave-1.261	19
BD_wave-1.273	19
BD_wave-1.294	19
BD_wave-1.37	19
BD_wave-1.44	19
BD_wave-1.508	19
BD_wave-1.509	19
BD_wave-1.529	19
BD_wave-1.562	19
BD_wave-1.66	19
BD_wave-1.70	19
BD_wave-1.723	19
BD_wave-1.769	19
BD_wave-1.770	19
BD_wave-1.843	19
BD_wave-1.942	19
BD_wave-1.1022	20
BD_wave-1.1032	20
BD_wave-1.13	20
BD_wave-1.25	20
BD_wave-1.259	20
BD_wave-1.26	20
BD_wave-1.298	20
BD_wave-1.519	20
BD_wave-1.532	20
BD_wave-1.552	20
BD_wave-1.572	20
BD_wave-1.58	20
BD_wave-1.760	20
BD_wave-1.764	20
BD_wave-1.767	20
BD_wave-1.791	20
BD_wave-1.951	20
BD_wave-1.1021	21
BD_wave-1.22	21
BD_wave-1.228	21
BD_wave-1.275	21
BD_wave-1.530	21
BD_wave-1.57	21
BD_wave-1.64	21
BD_wave-1.718	21
BD_wave-1.27	22
BD_wave-1.4	22
BD_wave-1.780	22
BD_wave-1.939	22
BD_wave-1.197	23
BD_wave-1.240	23
BD_wave-1.1036	24
BD_wave-1.268	24
BD_wave-1.301	25
BD_wave-1.300	26
BD_wave-1.51	27
BD_wave-1.559	28
BD_wave-1.1034	29
BD_wave-1.284	29
BD_wave-1.751	29
BD_wave-1.758	29
BD_wave-1.87	29
BD_wave-1.245	30
BD_wave-1.286	30
BD_wave-1.49	30
BD_wave-1.782	30
BD_wave-1.785	30
BD_wave-1.1031	31
BD_wave-1.287	31
BD_wave-1.59	31
BD_wave-1.786	31
BD_wave-1.741	32
BD_wave-1.788	32
BD_wave-1.1074	33
BD_wave-1.55	34
BD_wave-1.557	34
BD_wave-1.556	39

### Sheet: mutation_number_wave_2
Var1	Freq
BD_wave-2.494	4
BD_wave-2.348	6
BD_wave-2.191	7
BD_wave-2.380	7
BD_wave-2.301	9
BD_wave-2.320	9
BD_wave-2.491	10
BD_wave-2.349	11
BD_wave-2.369	11
BD_wave-2.169	13
BD_wave-2.223	13
BD_wave-2.351	13
BD_wave-2.368	13
BD_wave-2.167	15
BD_wave-2.346	15
BD_wave-2.381	15
BD_wave-2.171	16
BD_wave-2.313	16
BD_wave-2.336	16
BD_wave-2.342	16
BD_wave-2.372	16
BD_wave-2.147	17
BD_wave-2.158	17
BD_wave-2.2	17
BD_wave-2.3	17
BD_wave-2.30	17
BD_wave-2.378	17
BD_wave-2.14	19
BD_wave-2.155	19
BD_wave-2.156	19
BD_wave-2.334	19
BD_wave-2.406	19
BD_wave-2.42	19
BD_wave-2.486	19
BD_wave-2.280	20
BD_wave-2.485	20
BD_wave-2.1	21
BD_wave-2.168	21
BD_wave-2.170	21
BD_wave-2.397	21
BD_wave-2.72	21
BD_wave-2.159	22
BD_wave-2.197	22
BD_wave-2.335	22
BD_wave-2.400	22
BD_wave-2.433	22
BD_wave-2.10	23
BD_wave-2.100	23
BD_wave-2.114	23
BD_wave-2.298	23
BD_wave-2.299	23
BD_wave-2.300	23
BD_wave-2.57	23
BD_wave-2.305	24
BD_wave-2.312	24
BD_wave-2.75	24
BD_wave-2.137	25
BD_wave-2.144	25
BD_wave-2.157	25
BD_wave-2.208	25
BD_wave-2.217	25
BD_wave-2.152	26
BD_wave-2.200	26
BD_wave-2.21	26
BD_wave-2.259	26
BD_wave-2.278	26
BD_wave-2.363	26
BD_wave-2.387	26
BD_wave-2.412	26
BD_wave-2.417	26
BD_wave-2.420	26
BD_wave-2.421	26
BD_wave-2.50	26
BD_wave-2.65	26
BD_wave-2.112	27
BD_wave-2.119	27
BD_wave-2.163	27
BD_wave-2.172	27
BD_wave-2.229	27
BD_wave-2.257	27
BD_wave-2.340	27
BD_wave-2.345	27
BD_wave-2.364	27
BD_wave-2.392	27
BD_wave-2.409	27
BD_wave-2.413	27
BD_wave-2.418	27
BD_wave-2.471	27
BD_wave-2.89	27
BD_wave-2.122	28
BD_wave-2.165	28
BD_wave-2.224	28
BD_wave-2.261	28
BD_wave-2.262	28
BD_wave-2.263	28
BD_wave-2.277	28
BD_wave-2.322	28
BD_wave-2.332	28
BD_wave-2.362	28
BD_wave-2.386	28
BD_wave-2.40	28
BD_wave-2.419	28
BD_wave-2.437	28
BD_wave-2.443	28
BD_wave-2.68	28
BD_wave-2.7	28
BD_wave-2.127	29
BD_wave-2.13	29
BD_wave-2.146	29
BD_wave-2.16	29
BD_wave-2.161	29
BD_wave-2.162	29
BD_wave-2.17	29
BD_wave-2.178	29
BD_wave-2.19	29
BD_wave-2.199	29
BD_wave-2.233	29
BD_wave-2.269	29
BD_wave-2.309	29
BD_wave-2.323	29
BD_wave-2.356	29
BD_wave-2.360	29
BD_wave-2.385	29
BD_wave-2.402	29
BD_wave-2.466	29
BD_wave-2.484	29
BD_wave-2.62	29
BD_wave-2.69	29
BD_wave-2.78	29
BD_wave-2.87	29
BD_wave-2.90	29
BD_wave-2.106	30
BD_wave-2.109	30
BD_wave-2.117	30
BD_wave-2.12	30
BD_wave-2.126	30
BD_wave-2.133	30
BD_wave-2.134	30
BD_wave-2.140	30
BD_wave-2.142	30
BD_wave-2.148	30
BD_wave-2.164	30
BD_wave-2.175	30
BD_wave-2.176	30
BD_wave-2.198	30
BD_wave-2.210	30
BD_wave-2.213	30
BD_wave-2.258	30
BD_wave-2.26	30
BD_wave-2.265	30
BD_wave-2.268	30
BD_wave-2.271	30
BD_wave-2.272	30
BD_wave-2.275	30
BD_wave-2.279	30
BD_wave-2.29	30
BD_wave-2.302	30
BD_wave-2.306	30
BD_wave-2.307	30
BD_wave-2.32	30
BD_wave-2.326	30
BD_wave-2.327	30
BD_wave-2.33	30
BD_wave-2.338	30
BD_wave-2.339	30
BD_wave-2.34	30
BD_wave-2.341	30
BD_wave-2.344	30
BD_wave-2.350	30
BD_wave-2.352	30
BD_wave-2.353	30
BD_wave-2.359	30
BD_wave-2.361	30
BD_wave-2.37	30
BD_wave-2.375	30
BD_wave-2.389	30
BD_wave-2.394	30
BD_wave-2.399	30
BD_wave-2.404	30
BD_wave-2.407	30
BD_wave-2.434	30
BD_wave-2.435	30
BD_wave-2.44	30
BD_wave-2.45	30
BD_wave-2.479	30
BD_wave-2.48	30
BD_wave-2.53	30
BD_wave-2.59	30
BD_wave-2.64	30
BD_wave-2.91	30
BD_wave-2.94	30
BD_wave-2.105	31
BD_wave-2.107	31
BD_wave-2.116	31
BD_wave-2.124	31
BD_wave-2.128	31
BD_wave-2.130	31
BD_wave-2.139	31
BD_wave-2.145	31
BD_wave-2.149	31
BD_wave-2.15	31
BD_wave-2.150	31
BD_wave-2.166	31
BD_wave-2.179	31
BD_wave-2.181	31
BD_wave-2.182	31
BD_wave-2.184	31
BD_wave-2.185	31
BD_wave-2.187	31
BD_wave-2.189	31
BD_wave-2.192	31
BD_wave-2.195	31
BD_wave-2.218	31
BD_wave-2.219	31
BD_wave-2.25	31
BD_wave-2.260	31
BD_wave-2.273	31
BD_wave-2.28	31
BD_wave-2.283	31
BD_wave-2.288	31
BD_wave-2.291	31
BD_wave-2.294	31
BD_wave-2.304	31
BD_wave-2.308	31
BD_wave-2.314	31
BD_wave-2.317	31
BD_wave-2.324	31
BD_wave-2.328	31
BD_wave-2.331	31
BD_wave-2.343	31
BD_wave-2.35	31
BD_wave-2.382	31
BD_wave-2.393	31
BD_wave-2.411	31
BD_wave-2.414	31
BD_wave-2.415	31
BD_wave-2.427	31
BD_wave-2.43	31
BD_wave-2.431	31
BD_wave-2.436	31
BD_wave-2.441	31
BD_wave-2.454	31
BD_wave-2.455	31
BD_wave-2.472	31
BD_wave-2.490	31
BD_wave-2.58	31
BD_wave-2.73	31
BD_wave-2.99	31
BD_wave-2.103	32
BD_wave-2.110	32
BD_wave-2.111	32
BD_wave-2.118	32
BD_wave-2.121	32
BD_wave-2.177	32
BD_wave-2.18	32
BD_wave-2.180	32
BD_wave-2.186	32
BD_wave-2.196	32
BD_wave-2.203	32
BD_wave-2.206	32
BD_wave-2.214	32
BD_wave-2.22	32
BD_wave-2.220	32
BD_wave-2.221	32
BD_wave-2.225	32
BD_wave-2.230	32
BD_wave-2.231	32
BD_wave-2.236	32
BD_wave-2.267	32
BD_wave-2.27	32
BD_wave-2.281	32
BD_wave-2.282	32
BD_wave-2.284	32
BD_wave-2.31	32
BD_wave-2.318	32
BD_wave-2.319	32
BD_wave-2.321	32
BD_wave-2.329	32
BD_wave-2.330	32
BD_wave-2.347	32
BD_wave-2.373	32
BD_wave-2.376	32
BD_wave-2.379	32
BD_wave-2.38	32
BD_wave-2.41	32
BD_wave-2.422	32
BD_wave-2.428	32
BD_wave-2.445	32
BD_wave-2.449	32
BD_wave-2.476	32
BD_wave-2.489	32
BD_wave-2.495	32
BD_wave-2.52	32
BD_wave-2.56	32
BD_wave-2.70	32
BD_wave-2.76	32
BD_wave-2.8	32
BD_wave-2.84	32
BD_wave-2.95	32
BD_wave-2.101	33
BD_wave-2.104	33
BD_wave-2.115	33
BD_wave-2.120	33
BD_wave-2.123	33
BD_wave-2.129	33
BD_wave-2.131	33
BD_wave-2.136	33
BD_wave-2.138	33
BD_wave-2.143	33
BD_wave-2.151	33
BD_wave-2.173	33
BD_wave-2.194	33
BD_wave-2.20	33
BD_wave-2.216	33
BD_wave-2.222	33
BD_wave-2.232	33
BD_wave-2.237	33
BD_wave-2.274	33
BD_wave-2.276	33
BD_wave-2.295	33
BD_wave-2.296	33
BD_wave-2.325	33
BD_wave-2.333	33
BD_wave-2.337	33
BD_wave-2.354	33
BD_wave-2.357	33
BD_wave-2.36	33
BD_wave-2.366	33
BD_wave-2.367	33
BD_wave-2.374	33
BD_wave-2.377	33
BD_wave-2.390	33
BD_wave-2.391	33
BD_wave-2.405	33
BD_wave-2.408	33
BD_wave-2.424	33
BD_wave-2.429	33
BD_wave-2.440	33
BD_wave-2.446	33
BD_wave-2.448	33
BD_wave-2.450	33
BD_wave-2.451	33
BD_wave-2.465	33
BD_wave-2.47	33
BD_wave-2.473	33
BD_wave-2.481	33
BD_wave-2.488	33
BD_wave-2.493	33
BD_wave-2.51	33
BD_wave-2.60	33
BD_wave-2.67	33
BD_wave-2.88	33
BD_wave-2.9	33
BD_wave-2.92	33
BD_wave-2.93	33
BD_wave-2.113	34
BD_wave-2.125	34
BD_wave-2.141	34
BD_wave-2.190	34
BD_wave-2.215	34
BD_wave-2.228	34
BD_wave-2.23	34
BD_wave-2.234	34
BD_wave-2.235	34
BD_wave-2.24	34
BD_wave-2.264	34
BD_wave-2.297	34
BD_wave-2.303	34
BD_wave-2.383	34
BD_wave-2.39	34
BD_wave-2.396	34
BD_wave-2.430	34
BD_wave-2.432	34
BD_wave-2.439	34
BD_wave-2.444	34
BD_wave-2.453	34
BD_wave-2.475	34
BD_wave-2.477	34
BD_wave-2.478	34
BD_wave-2.61	34
BD_wave-2.66	34
BD_wave-2.71	34
BD_wave-2.77	34
BD_wave-2.86	34
BD_wave-2.97	34
BD_wave-2.108	35
BD_wave-2.132	35
BD_wave-2.135	35
BD_wave-2.153	35
BD_wave-2.154	35
BD_wave-2.160	35
BD_wave-2.211	35
BD_wave-2.239	35
BD_wave-2.243	35
BD_wave-2.310	35
BD_wave-2.311	35
BD_wave-2.370	35
BD_wave-2.371	35
BD_wave-2.384	35
BD_wave-2.395	35
BD_wave-2.4	35
BD_wave-2.403	35
BD_wave-2.410	35
BD_wave-2.438	35
BD_wave-2.442	35
BD_wave-2.452	35
BD_wave-2.474	35
BD_wave-2.480	35
BD_wave-2.5	35
BD_wave-2.54	35
BD_wave-2.63	35
BD_wave-2.102	36
BD_wave-2.183	36
BD_wave-2.193	36
BD_wave-2.207	36
BD_wave-2.226	36
BD_wave-2.250	36
BD_wave-2.266	36
BD_wave-2.270	36
BD_wave-2.289	36
BD_wave-2.358	36
BD_wave-2.388	36
BD_wave-2.398	36
BD_wave-2.423	36
BD_wave-2.425	36
BD_wave-2.426	36
BD_wave-2.447	36
BD_wave-2.467	36
BD_wave-2.470	36
BD_wave-2.49	36
BD_wave-2.55	36
BD_wave-2.6	36
BD_wave-2.74	36
BD_wave-2.85	36
BD_wave-2.96	36
BD_wave-2.11	37
BD_wave-2.174	37
BD_wave-2.188	37
BD_wave-2.209	37
BD_wave-2.212	37
BD_wave-2.238	37
BD_wave-2.245	37
BD_wave-2.246	37
BD_wave-2.247	37
BD_wave-2.251	37
BD_wave-2.292	37
BD_wave-2.293	37
BD_wave-2.365	37
BD_wave-2.483	37
BD_wave-2.83	37
BD_wave-2.98	37
BD_wave-2.204	38
BD_wave-2.205	38
BD_wave-2.285	38
BD_wave-2.286	38
BD_wave-2.290	38
BD_wave-2.315	38
BD_wave-2.316	38
BD_wave-2.416	38
BD_wave-2.456	38
BD_wave-2.46	38
BD_wave-2.462	38
BD_wave-2.487	38
BD_wave-2.492	38
BD_wave-2.79	38
BD_wave-2.80	38
BD_wave-2.82	38
BD_wave-2.227	39
BD_wave-2.248	39
BD_wave-2.249	39
BD_wave-2.355	39
BD_wave-2.458	39
BD_wave-2.81	39
BD_wave-2.201	40
BD_wave-2.287	40
BD_wave-2.401	40
BD_wave-2.457	40
BD_wave-2.459	40
BD_wave-2.460	40
BD_wave-2.242	41
BD_wave-2.252	41
BD_wave-2.253	41
BD_wave-2.464	41
BD_wave-2.482	41
BD_wave-2.202	42
BD_wave-2.256	42
BD_wave-2.463	42
BD_wave-2.469	42
BD_wave-2.240	43
BD_wave-2.244	43
BD_wave-2.461	43
BD_wave-2.468	43
BD_wave-2.255	45
BD_wave-2.254	46
BD_wave-2.241	48
