## Supplementary material for "Comparative genomic study for revealing the complete scenario of COVID-19 pandemic in Bangladesh": Supplementary File 6.xlsx

### Sheet: mutation_events_wave-1
Mutation	Freq	Percentage
SNP	7789	58.89
SNP_silent	3810	28.8
extragenic	1291	9.76
deletion_frameshift	145	1.1
deletion	115	0.87
SNP_stop	47	0.36
insertion_frameshift	24	0.18
insertion	4	0.03
deletion_stop	1	0.01
insertion_stop	1	0.01

### Sheet: mutation_events_wave-2
Mutation	Freq	Percentage
SNP	9374	61.5
SNP_silent	3537	23.21
extragenic	1063	6.97
deletion	943	6.19
deletion_frameshift	156	1.02
SNP_stop	147	0.96
insertion_frameshift	22	0.14
