## Supplementary material for "Comparative genomic study for revealing the complete scenario of COVID-19 pandemic in Bangladesh": Supplementary File 7.xlsx

### Sheet: variant_classes_wave-1
Mutation_type	Freq	percentage
C>T	6051	45.7473
A>G	1657	12.5274
G>T	1559	11.7865
A>T	955	7.22008
GGG>AAC	906	6.84963
T>C	501	3.78771
G>A	495	3.74235
C>G	202	1.52718
C>A	169	1.27769
G>C	115	0.869434
T>A	84	0.635065
T>G	78	0.589703
A>C	74	0.559462
T>.	60	0.453618
A>.	53	0.400696
TACATG>.	28	0.211688
TCTGGTTTT>.	28	0.211688
ATT>.	26	0.196568
GAT>CTA	17	0.128525
.>T	14	0.105844
G>.	13	0.0982838
TT>.	11	0.0831632
C>.	10	0.0756029
CA>TC	9	0.0680426
GTTA>.	6	0.0453618
TTA>.	6	0.0453618
.>G	5	0.0378015
AG>TC	5	0.0378015
ATCAT>.	4	0.0302412
GC>CT	4	0.0302412
TGG>AAA	4	0.0302412
TGT>.	4	0.0302412
TTT>.	4	0.0302412
.>C	3	0.0226809
AA>.	3	0.0226809
AG>TA	3	0.0226809
CTTGCTTTA>.	3	0.0226809
.>A	2	0.0151206
.>ACA	2	0.0151206
.>CTG	2	0.0151206
AAGTCATTT>.	2	0.0151206
AATGA>.	2	0.0151206
AT>TC	2	0.0151206
CCACGCGGAGTACGATCGAGTGT>.	2	0.0151206
GG>TT	2	0.0151206
TA>.	2	0.0151206
TC>CT	2	0.0151206
TG>.	2	0.0151206
TGA>CAT	2	0.0151206
.>CGTTTGGT	1	0.00756029
.>TAAACGAACAAACTAAAATGTCTGATAATGGACCCCAAAATCAGCGAAATGCACCCCGCA	1	0.00756029
.>TAGCATTGTTCACTGTACACTCGATCGTACT	1	0.00756029
.>TTT	1	0.00756029
AACAATGCTA>.	1	0.00756029
AATAGTTTAAAAATT>.	1	0.00756029
AC>.	1	0.00756029
AC>TA	1	0.00756029
AGCTT>TTACG	1	0.00756029
AGTTTC>.	1	0.00756029
ATG>.	1	0.00756029
CC>TT	1	0.00756029
CCACGCGGAGTACGAT>.	1	0.00756029
CG>AA	1	0.00756029
CGATCGAGTG>.	1	0.00756029
CTA>.	1	0.00756029
CTTTACTTG>.	1	0.00756029
GATTCCTAAAGAGGAAGTTAAGCCATT>.	1	0.00756029
GC>TT	1	0.00756029
GG>AA	1	0.00756029
GGGTGTTTA>.	1	0.00756029
GTACAGT>.	1	0.00756029
GTTAATCCAGTA>.	1	0.00756029
TAAATT>.	1	0.00756029
TAGCCT>.	1	0.00756029
TC>.	1	0.00756029
TC>AA	1	0.00756029
TGAAGTGAATAGTTT>.	1	0.00756029
TGGTTG>.	1	0.00756029
TTAGCACTCAATTTGCTTT>.	1	0.00756029
TTG>.	1	0.00756029
TTTAAAGTTTCCATTTGGAATCTTGAT>.	1	0.00756029
TTTAGCCTT>.	1	0.00756029
TTTATT>.	1	0.00756029

### Sheet: variant_classes_wave-2
Mutation_type	Freq	percentage
C>T	6469	42.4419
G>T	2069	13.5743
A>G	2015	13.22
T>C	792	5.19617
A>T	757	4.96654
G>A	622	4.08083
TCTGGTTTT>.	375	2.46031
A>C	342	2.2438
C>A	299	1.96168
CTTGCTTTA>.	248	1.62708
A>.	137	0.898832
C>G	134	0.87915
T>G	127	0.833224
G>C	122	0.80042
GGG>AAC	115	0.754494
TACATG>.	57	0.373967
GAT>CTA	56	0.367406
ATT>.	50	0.328041
GATTTC>.	41	0.268994
T>A	39	0.255872
AGTTCA>.	34	0.223068
CA>TC	28	0.183703
CTA>.	19	0.124656
AACGAACATGAAATT>.	18	0.118095
C>.	18	0.118095
T>.	17	0.111534
TG>.	17	0.111534
TCTGGTTTTAAGCTAAAA>.	15	0.0984123
TTGCTTTACATAGAAGTT>.	15	0.0984123
CATG>.	12	0.0787298
CC>TT	12	0.0787298
CTG>.	12	0.0787298
GTCTGGTTTTAAGCTAAA>.	12	0.0787298
TTTATT>.	11	0.072169
TTT>.	10	0.0656082
.>C	8	0.0524866
ACTTT>.	8	0.0524866
ACTTTACTTGCTTTACAT>.	8	0.0524866
CTT>.	7	0.0459257
GTTTA>.	7	0.0459257
.>A	6	0.0393649
CTTTACT>.	6	0.0393649
CTTTACTT>.	5	0.0328041
.>G	3	0.0196825
.>T	3	0.0196825
G>.	3	0.0196825
GTTTCA>.	3	0.0196825
.>CA	2	0.0131216
AACAATGCTA>.	2	0.0131216
ATACATGTCTCTGGGACC>.	2	0.0131216
CTTT>.	2	0.0131216
CTTTACTTG>.	2	0.0131216
TACAT>.	2	0.0131216
TG>GT	2	0.0131216
TTA>.	2	0.0131216
.>CAAA	1	0.00656082
AA>GG	1	0.00656082
AAACGAACATGAAATTTCTTGTTTTCTTAG>.	1	0.00656082
AAACTTTACTTGCTTTAC>.	1	0.00656082
AATCA>.	1	0.00656082
ACATGTCTCTG>.	1	0.00656082
ACATGTCTCTGG>.	1	0.00656082
ACTTTACTT>.	1	0.00656082
ACTTTACTTGCTTTACATAGAAGTTAT>.	1	0.00656082
AG>CC	1	0.00656082
AG>TC	1	0.00656082
AGAGC>.	1	0.00656082
AGG>.	1	0.00656082
AGGAAGTTCTGTTGAATTAAA>.	1	0.00656082
AGGTGTTGT>.	1	0.00656082
AGTTTGTCTGGTTTTAAG>.	1	0.00656082
AT>.	1	0.00656082
ATA>.	1	0.00656082
CATGTCTC>.	1	0.00656082
CTTTACATA>.	1	0.00656082
GAAGTCAGAGGACGCGCAGGGA>.	1	0.00656082
GG>.	1	0.00656082
GG>TT	1	0.00656082
GTA>.	1	0.00656082
GTCT>.	1	0.00656082
TA>.	1	0.00656082
TACCAC>.	1	0.00656082
TACGATCGAGTGTACAGTGAACAAT>.	1	0.00656082
TATGGT>.	1	0.00656082
TC>.	1	0.00656082
TCTGAT>.	1	0.00656082
TCTGGTT>.	1	0.00656082
TCTTGGCTTATGTGG>.	1	0.00656082
TGT>.	1	0.00656082
TGTCTGGTTTTAAGCTAAAAGACTGTG>.	1	0.00656082
TGTTTA>.	1	0.00656082
TT>.	1	0.00656082
TTACCAC>.	1	0.00656082
TTC>.	1	0.00656082
TTCACCGAGGCCACGCGGAGTACGATCGAGTGTACAGTGAACAATGCTA>.	1	0.00656082
TTTATTACC>.	1	0.00656082
TTTCATC>.	1	0.00656082
TTTT>.	1	0.00656082
