## Supplementary material for "Comparative genomic study for revealing the complete scenario of COVID-19 pandemic in Bangladesh": Supplementary File 10.xlsx

### Sheet: clades_combined
clade	count	wave	percent
G	78	wave-2	15.42
G	119	wave-1	10.04
GH	87	wave-1	7.34
GH	310	wave-2	61.26
GR	91	wave-2	17.98
GR	899	wave-1	75.86
GRY	17	wave-1	1.43
GRY	23	wave-2	4.55
GV	1	wave-1	0.08
GV	1	wave-2	0.2
L	0	wave-2	0
L	1	wave-1	0.08
O	3	wave-2	0.59
O	56	wave-1	4.73
S	0	wave-2	0
S	5	wave-1	0.42

### Sheet: variants_wave_1
Lineage	Freq	percent	variant_class
B.1.1.12	1	0.09	Unclassified
B.1.1.121	1	0.09	Unclassified
B.1.1.26	1	0.09	Unclassified
B.1.1.59	1	0.09	Unclassified
B.1.1.89	1	0.09	Unclassified
B.1.153	1	0.09	Unclassified
B.1.177	1	0.09	Unclassified
B.1.210	1	0.09	Unclassified
B.1.221	1	0.09	Unclassified
B.1.36	1	0.09	Unclassified
B.1.36.10	1	0.09	Unclassified
B.1.36.22	1	0.09	Unclassified
B.1.466.1	1	0.09	Unclassified
B.1.468	1	0.09	Unclassified
B.1.517	1	0.09	Unclassified
B.1.577	1	0.09	Unclassified
B.40	1	0.09	Unclassified
Beta	1	0.09	VOC
C.36	1	0.09	Unclassified
D.2	1	0.09	Unclassified
D.4	1	0.09	Unclassified
D.5	1	0.09	Unclassified
B	3	0.27	Unclassified
B.1.159	3	0.27	Unclassified
B.1.351.3	3	0.27	Unclassified
B.1.1.315	4	0.36	Unclassified
A	5	0.45	Unclassified
B.1.1.175	12	1.09	Unclassified
Alpha	19	1.72	VOC
B.1.36.8	23	2.08	Unclassified
B.1.36.16	45	4.08	Unclassified
B.1.1	82	7.43	Unclassified
B.1	83	7.52	Unclassified
B.1.1.25	800	72.46	Unclassified

### Sheet: variants_wave_2
Lineage	Freq	percent	variant_class
B.1.1.142	1	0.18	Unclassified
B.1.524	1	0.18	Unclassified
Gamma	1	0.18	VOC
Kappa	1	0.18	VOI
B.1.1.220	2	0.35	Unclassified
B.1.36.10	2	0.35	Unclassified
B.1.438	2	0.35	Unclassified
B.1.466.1	2	0.35	Unclassified
B.1.604	2	0.35	Unclassified
B.1.1	5	0.88	Unclassified
Eta	14	2.45	VOI
B.1	18	3.15	Unclassified
B.1.1.318	20	3.5	Unclassified
Beta	29	5.08	VOC
B.1.1.25	35	6.13	Unclassified
Delta	43	7.53	VOC
Alpha	65	11.38	VOC
B.1.351.3	328	57.44	Unclassified
